# Quantitative Plasma Proteomics Identifies Metallothioneins as a Marker of Acute-on-Chronic Liver Failure Associated Acute Kidney Injury

**DOI:** 10.1101/2022.05.30.22275767

**Authors:** Pragyan Acharya, Rohini Saha, Javed Ahsan Quadri, Saba Sarwar, Maroof Ahmad Khan, Hem Chandra Sati, Nidhi Gauniyal, Ahmadullah Shariff, Shekhar Swaroop, Piyush Pathak, Shalimar

## Abstract

**Objective:** Acute kidney injury (AKI) considerably increases the risk of short-term mortality in acute-on-chronic liver failure (ACLF) but predicting AKI is not possible with existing tools. Our study aimed at *de novo* discovery of AKI biomarkers in ACLF.

**Design:** This observational study had two phases- (A) Discovery phase in which quantitative proteomics was carried-out with day-of-admission plasma from ACLF patients who initially had no-AKI but progressed to AKI (n=10) or did not progress to AKI (n=9) within 10 days of admission and, (B) Validation phase in which selected biomarkers from the discovery phase were validated by ELISA in a larger set of ACLF plasma samples (n=93) followed by sub-group analyses.

**Results:** Plasma proteomics revealed 56 differentially expressed proteins in ACLF patients who progressed to AKI vs those who did not. The metallothionein protein-family was upregulated in patients who progressed to AKI and was validated by ELISA as significantly elevated in both- (i) ACLF AKI vs no-AKI (p-value≤0.0001) and (ii) progression to AKI vs no-progression to AKI (p-value≤0.001). AUROC for AKI vs no-AKI was 0.786 (p-value ≤0.001) and for progression to AKI vs no-progression to AKI was 0.7888 (p-value ≤0.001). Kaplan-Meier analysis revealed that ACLF patients with plasma MT concentration >5.83 ng/mL (cut-off defined at 80% specificity and 80% sensitivity) had a high probability of developing AKI by day 7 (p-value ≤0.0001). High expression of metallothionein genes was found in post-mortem liver biopsies of ACLF patients.

**Conclusion:** Day-of-admission measurements of plasma metallothionein can act as predictive biomarkers of AKI in ACLF.

**Key Messages:** *What is already known about this subject?:* In ACLF, AKI is a key event that significantly increases the risk of mortality. Therefore, the ability to predict AKI in an ACLF patient on the day-of-diagnosis or the day-of-admission would be beneficial in order to tailor management of such patients. The existing gold standards for detection of AKI are serum creatinine and urea which have not been proven to be accurate and consistent in the prediction of AKI. Systematic discovery studies using high throughput approaches aimed at de novo discovery of predictive AKI biomarkers have not been carried out.

*What are the new findings?:* In a prospective discovery study, day-of-admission plasma samples were subjected to quantitative proteomics from ACLF patients who initially did not present with AKI but either progressed to AKI or did not progress to AKI within a follow-up period of 10 days. 56 differentially expressed proteins plasma proteins were found in the ACLF patients who progressed to AKI as compared to those who did not. Metallothionein family of proteins were overrepresented in the ACLF progression to AKI group. ELISA based validation in a larger ACLF cohort revealed a significant elevation of plasma metallothioneins levels in the day-of-admission plasma of ACLF patients who progressed to AKI compared with those who did not. Plasma metallothionein was elevated also in a cross-sectional analysis of ACLF patients who had clinically diagnosed AKI at admission compared with those that did not. This suggested a strong association of plasma metallothionein with both- the presence of AKI and, the progression of ACLF patients to AKI. Biomarker performance statistics revealed that the probability of developing AKI within 7 days for an ACLF patient significantly increases above a cut-off of 5.83 ng/mL plasma metallothionein concentration on the day-of-admission.

*How might it impact on clinical practice in the foreseeable future?:* Plasma metallothionein levels can be easily measured through ELISA and therefore, can be converted to a bedside day-of-admission test for ACLF patients in order to evaluate their risk of developing AKI. This may assist clinicians to tailor their management strategies and closely monitor the renal function of such patients during their management of ACLF thereby improving their chances of recovery.
