## Supplementary table 1 for "Quantitative Plasma Proteomics Identifies Metallothioneins as a Marker of Acute-on-Chronic Liver Failure Associated Acute Kidney Injury"

### Sheet: Sheet1
		bilirubin	albumin	AST	ALT	sodium	potassium	creatinine	urea	TLC	Hb	platelet	INR
ACLF_tissue_AIIMS 1		29.58	4.3	206	68	144	5.2	1.6	71	14.61	8.6	80	7.257
ACLF_tissue_AIIMS 2		7.76	1.7	800	120	128	7.5	6	236	15.15	5.9	50	10.186
ACLF_tissue_AIIMS 3		14.19	1.4	695	299	151	3.3	2.4	116	12.33	7.8	50	7.704
ACLF_tissue_AIIMS 4		13.89	3.7	40	17	138.1	5.11	1.82	37.9	20.31	4.6	55	3.886
ACLF_tissue_AIIMS 5		25	2.4	98	13	132	4	4.5	155	11	8	27	2.493
ACLF_tissue_AIIMS 6		2.18	1.6	294	76	152	4.8	2.8	89	2.63	7.7	179	3.593
ACLF_tissue_AIIMS 7		22.28	2.1	2007	701	130	6.2	3.57	95.9	10.6	5.4	60	4.5
